# Breathing zone pollutant levels are associated with asthma exacerbations in high-risk children

**DOI:** 10.1101/2023.09.22.23295971

**Authors:** Camille M. Moore, Jonathan Thornburg, Elizabeth A. Secor, Katharine L. Hamlington, Allison M. Schiltz, Kristy L. Freeman, Jamie L. Everman, Tasha E. Fingerlin, Andrew H. Liu, Max A. Seibold

## Abstract

**Background:** Indoor and outdoor air pollution levels are associated with poor asthma outcomes in children. However, few studies have evaluated whether breathing zone pollutant levels associate with asthma outcomes.

**Objective:** Determine breathing zone exposure levels of NO_2_, O_3_, total PM_10_ and PM_10_ constituents among children with exacerbation-prone asthma, and examine correspondence with in-home and community measurements and associations with outcomes.

**Methods:** We assessed children’s personal breathing zone exposures using wearable monitors. Personal exposures were compared to in-home and community measurements and tested for association with lung function, asthma control, and asthma exacerbations.

**Results:** 81 children completed 219 monitoring sessions. Correlations between personal and community levels of PM_10_, NO_2_, and O_3_ were poor, whereas personal PM_10_ and NO_2_ levels correlated with in-home measurements. However, in-home monitoring underdetected brown carbon (Personal:79%, Home:36.8%) and ETS (Personal:83.7%, Home:4.1%) personal exposures, and detected black carbon in participants without these personal exposures (Personal: 26.5%, Home: 96%). Personal exposures were not associated with lung function or asthma control. Children experiencing an asthma exacerbation within 60 days of personal exposure monitoring had 1.98, 2.21 and 2.04 times higher brown carbon (p<0.001), ETS (p=0.007), and endotoxin (p=0.012), respectively. These outcomes were not associated with community or in-home exposure levels.

**Conclusions:** Monitoring pollutant levels in the breathing zone is essential to understand how exposures influence asthma outcomes, as agreement between personal and in-home monitors is limited. Inhaled exposure to PM_10_ constituents modifies asthma exacerbation risk, suggesting efforts to limit these exposures among high-risk children may decrease their asthma burden.

**CLINICAL IMPLICATIONS:** In-home and community monitoring of environmental pollutants may underestimate personal exposures. Levels of inhaled exposure to PM_10_ constituents appear to strongly influence asthma exacerbation risk. Therefore, efforts should be made to mitigate these exposures.

**CAPSULE SUMMARY:** Leveraging wearable, breathing-zone monitors, we show exposures to inhaled pollutants are poorly proxied by in-home and community monitors, among children with exacerbation-prone asthma. Inhaled exposure to multiple PM_10_ constituents is associated with asthma exacerbation risk.
