## Supplementary material for "Breathing zone pollutant levels are associated with asthma exacerbations in high-risk children": STable

### Sheet: STable 1
STable 1: Associations Between Subject and Visit Characteristics and Personal Environmental Exposures. All models control for season, age, sex, race-ethnicity, and monitor wearing compliance.
Exposure	Variable	Comparison	Fold Change	95% CI		Unadjusted P	FDR Adusted P
O3	Wearing Compliance	1% point increase	1.00801	0.995423	1.02082	0.215658	0.345053
	Age	1 year increase	0.966278	0.883166	1.0577	0.45703	0.52232
	Sex	Male vs. Female	1.05383	0.661997	1.68161	0.82593	0.82593
	Race	Non-Hispanic Black vs. Other	0.748141	0.381552	1.46694	0.398321	0.802184
		Non-Hispanic Black vs. Non-Hispanic White	0.624122	0.20252	1.9234	0.411686	0.711845
		Non-Hispanic Black vs. Hispanic	0.763921	0.419096	1.39246	0.379319	0.758638
		Other vs. Non-Hispanic White	0.834231	0.289839	2.40113	0.736853	0.904321
		Other vs. Hispanic	1.02109	0.59095	1.76433	0.940369	0.964435
		Non-Hispanic White vs. Other	1.22399	0.433961	3.45228	0.702427	0.802774
	CDC BMI Percentile	1 point increase	1.00045	0.991108	1.00993	0.925098	0.925098
	Household Income	Less than $20k/year vs. >$20k/year	1.36389	0.890967	2.09241	0.155235	0.249125
	Parental Education	High School or Less vs. > High School	0.81141	0.478339	1.38013	0.44062	0.624389
NO2	Wearing Compliance	1% point increase	1.00424	0.999834	1.00868	0.0605892	0.161571
	Age	1 year increase	0.98998	0.931057	1.05296	0.748964	0.748964
	Sex	Male vs. Female	1.18308	0.893777	1.56829	0.242363	0.387781
	Race	Non-Hispanic Black vs. Other	0.967819	0.629903	1.48701	0.881335	0.881335
		Non-Hispanic Black vs. Non-Hispanic White	1.01774	0.65499	1.5814	0.93765	0.93765
		Non-Hispanic Black vs. Hispanic	0.803542	0.557203	1.15879	0.241598	0.714046
		Other vs. Non-Hispanic White	1.05159	0.68712	1.60937	0.816794	0.904321
		Other vs. Hispanic	0.83026	0.577609	1.19342	0.314981	0.83995
		Non-Hispanic White vs. Other	0.789532	0.542945	1.14811	0.216081	0.432162
	Season	Spring vs. Summer	0.99416	0.772788	1.27895	0.96365	0.96365
		Spring vs Winter	0.794425	0.630795	1.0005	0.0504962	0.243185
		Spring vs. Fall	1.02549	0.816841	1.28745	0.828283	0.828283
		Summer vs. Winter	0.799092	0.677543	0.942446	0.00771887	0.0191713
		Summer vs. Fall	1.03152	0.843671	1.26119	0.762224	0.889261
		Winter vs. Fall	1.29086	1.06605	1.56309	0.00891943	0.062436
	CDC BMI Percentile	1 point increase	1.00315	0.999309	1.00702	0.109978	0.251685
	Household Income	Less than $20k/year vs. >$20k/year	1.25579	0.896987	1.76116	0.186844	0.249125
	Parental Education	High School or Less vs. > High School	1.45755	1.07809	1.97363	0.0148427	0.0593707
PM10	Wearing Compliance	1% point increase	1.00879	1.00376	1.01386	0.000630532	0.00504426
	Age	1 year increase	0.947136	0.899468	0.997595	0.0402737	0.0805473
	Sex	Male vs. Female	0.845923	0.661012	1.08393	0.185889	0.387781
	Race	Non-Hispanic Black vs. Other	1.15381	0.680497	1.95632	0.595361	0.802184
		Non-Hispanic Black vs. Non-Hispanic White	1.41403	0.965055	2.07189	0.0754858	0.603886
		Non-Hispanic Black vs. Hispanic	1.00823	0.700379	1.4514	0.964831	0.964831
		Other vs. Non-Hispanic White	1.22554	0.782091	1.92041	0.374821	0.904321
		Other vs. Hispanic	0.873829	0.549295	1.3901	0.56908	0.964435
		Non-Hispanic White vs. Other	0.713018	0.555148	0.915782	0.00807324	0.0645859
	Season	Spring vs. Summer	1.00651	0.824489	1.22871	0.949176	0.96365
		Spring vs Winter	1.03779	0.813554	1.32383	0.765203	0.765203
		Spring vs. Fall	0.886385	0.725151	1.08347	0.239048	0.530914
		Summer vs. Winter	1.03108	0.803244	1.32354	0.810145	0.847777
		Summer vs. Fall	0.880654	0.710262	1.09192	0.246687	0.345362
		Winter vs. Fall	0.854108	0.674348	1.08179	0.190887	0.267242
	CDC BMI Percentile	1 point increase	1.00409	1.00038	1.00784	0.0317606	0.127042
	Household Income	Less than $20k/year vs. >$20k/year	1.45476	1.12503	1.8836	0.00445783	0.0356626
	Parental Education	High School or Less vs. > High School	1.46302	1.11799	1.91719	0.00580588	0.046447
Brown Carbon	Wearing Compliance	1% point increase	1.00479	0.998132	1.01153	0.16104	0.322081
	Age	1 year increase	0.919062	0.850376	0.993692	0.034102	0.0805473
	Sex	Male vs. Female	0.92823	0.668522	1.291	0.65814	0.82593
	Race	Non-Hispanic Black vs. Other	1.37123	0.795658	2.36315	0.255598	0.802184
		Non-Hispanic Black vs. Non-Hispanic White	1.14807	0.66217	1.99052	0.622865	0.711845
		Non-Hispanic Black vs. Hispanic	1.01765	0.663125	1.5617	0.936199	0.964831
		Other vs. Non-Hispanic White	0.837259	0.45979	1.52461	0.561343	0.904321
		Other vs. Hispanic	0.742143	0.459624	1.19832	0.222501	0.83995
		Non-Hispanic White vs. Other	0.886396	0.543702	1.44509	0.628679	0.802774
	Season	Spring vs. Summer	2.15472	1.43656	3.23189	0.000206148	0.000721518
		Spring vs Winter	1.25163	0.828972	1.88979	0.285648	0.399907
		Spring vs. Fall	0.830427	0.582937	1.18299	0.303379	0.530914
		Summer vs. Winter	0.580879	0.386879	0.872161	0.00880263	0.0191713
		Summer vs. Fall	0.385399	0.261161	0.56874	1.56803e-06	5.48811e-06
		Winter vs. Fall	0.663476	0.470399	0.9358	0.0193791	0.067827
	CDC BMI Percentile	1 point increase	1.00432	0.99882	1.00988	0.125843	0.251685
	Household Income	Less than $20k/year vs. >$20k/year	1.28137	0.903279	1.82098	0.16676	0.249125
	Parental Education	High School or Less vs. > High School	1.048	0.703339	1.56476	0.81867	0.81867
ETS	Wearing Compliance	1% point increase	1.0045	0.993714	1.01546	0.417357	0.550712
	Age	1 year increase	0.846737	0.751977	0.954018	0.00626799	0.050144
	Sex	Male vs. Female	0.712733	0.413092	1.23317	0.226008	0.387781
	Race	Non-Hispanic Black vs. Other	1.59287	0.5462	4.64522	0.393929	0.802184
		Non-Hispanic Black vs. Non-Hispanic White	1.69536	0.582705	4.93262	0.332632	0.711845
		Non-Hispanic Black vs. Hispanic	1.63103	0.686595	3.87458	0.267767	0.714046
		Other vs. Non-Hispanic White	1.06435	0.385009	2.94237	0.904321	0.904321
		Other vs. Hispanic	1.02396	0.46435	2.25799	0.953202	0.964435
		Non-Hispanic White vs. Other	0.962054	0.431215	2.14638	0.924723	0.924723
	Season	Spring vs. Summer	3.94475	1.94267	8.01014	0.000146151	0.000721518
		Spring vs Winter	1.4188	0.807028	2.49432	0.224287	0.392502
		Spring vs. Fall	0.896823	0.522277	1.53997	0.693012	0.808514
		Summer vs. Winter	0.359668	0.206652	0.625984	0.000298232	0.00208762
		Summer vs. Fall	0.227346	0.128034	0.403692	4.27099e-07	2.98969e-06
		Winter vs. Fall	0.632101	0.393321	1.01584	0.0580823	0.135525
	CDC BMI Percentile	1 point increase	1.0052	0.996686	1.01383	0.234451	0.3605
	Household Income	Less than $20k/year vs. >$20k/year	1.7795	1.01342	3.13372	0.0459166	0.183667
	Parental Education	High School or Less vs. > High School	1.7958	0.908821	3.56085	0.0936878	0.249834
Endotoxin	Wearing Compliance	1% point increase	1.00348	0.986378	1.02097	0.693471	0.693471
	Age	1 year increase	0.919703	0.804086	1.05267	0.22438	0.359008
	Sex	Male vs. Female	1.88948	0.966053	3.70832	0.0643699	0.387781
	Race	Non-Hispanic Black vs. Other	0.750956	0.235757	2.39201	0.628003	0.802184
		Non-Hispanic Black vs. Non-Hispanic White	1.56592	0.425275	5.76594	0.50009	0.711845
		Non-Hispanic Black vs. Hispanic	0.839989	0.288618	2.44469	0.749035	0.964831
		Other vs. Non-Hispanic White	2.08524	0.708207	6.13975	0.18227	0.72908
		Other vs. Hispanic	1.11856	0.543582	2.30173	0.760884	0.964435
		Non-Hispanic White vs. Other	0.536419	0.211753	1.35887	0.189059	0.432162
	Season	Spring vs. Summer	0.466247	0.19287	1.12711	0.0902081	0.157864
		Spring vs Winter	0.542949	0.259886	1.13432	0.104222	0.243185
		Spring vs. Fall	0.468241	0.2271	0.965433	0.039851	0.254391
		Summer vs. Winter	1.16451	0.520047	2.60762	0.711161	0.847777
		Summer vs. Fall	1.00428	0.440286	2.29073	0.991903	0.991903
		Winter vs. Fall	0.862404	0.409129	1.81786	0.697209	0.813172
	CDC BMI Percentile	1 point increase	1.01303	1.00172	1.02453	0.0245677	0.127042
	Household Income	Less than $20k/year vs. >$20k/year	1.83678	0.903186	3.74903	0.0948654	0.249125
	Parental Education	High School or Less vs. > High School	1.28879	0.567568	2.93884	0.54634	0.624389
Glucan	Wearing Compliance	1% point increase	1.00696	1.00052	1.01344	0.0341057	0.136423
	Age	1 year increase	0.942552	0.894408	0.993287	0.0269807	0.0805473
	Sex	Male vs. Female	1.19402	0.917264	1.55428	0.187478	0.387781
	Race	Non-Hispanic Black vs. Other	0.926138	0.625206	1.37192	0.701911	0.802184
		Non-Hispanic Black vs. Non-Hispanic White	0.86447	0.541311	1.38055	0.542009	0.711845
		Non-Hispanic Black vs. Hispanic	0.781267	0.547007	1.11585	0.174698	0.714046
		Other vs. Non-Hispanic White	0.933415	0.609135	1.43033	0.751676	0.904321
		Other vs. Hispanic	0.843575	0.615704	1.15578	0.289677	0.83995
		Non-Hispanic White vs. Other	0.903752	0.602027	1.3567	0.625373	0.802774
	Season	Spring vs. Summer	1.19144	0.816566	1.73842	0.363504	0.508905
		Spring vs Winter	1.14592	0.857195	1.53189	0.357766	0.417393
		Spring vs. Fall	0.931104	0.693406	1.25028	0.635016	0.808514
		Summer vs. Winter	0.961793	0.646148	1.43163	0.847777	0.847777
		Summer vs. Fall	0.781494	0.565426	1.08013	0.13539	0.236932
		Winter vs. Fall	0.812539	0.611078	1.08042	0.153304	0.267242
	CDC BMI Percentile	1 point increase	1.00206	0.997435	1.00671	0.383378	0.438146
	Household Income	Less than $20k/year vs. >$20k/year	1.02756	0.748117	1.41138	0.866672	0.866672
	Parental Education	High School or Less vs. > High School	1.09837	0.818189	1.47449	0.532327	0.624389
Black Carbon (dichotomized)	Wearing Compliance	1% point increase	1.0054	0.990497	1.02061	0.481873	0.550712
	Age	1 year increase	1.06805	0.922105	1.23803	0.382257	0.509677
	Sex	Male vs. Female	0.900519	0.428918	1.89785	0.782943	0.82593
	Race	Non-Hispanic Black vs. Other	0.809165	0.281841	2.32312	0.693933	0.802184
		Non-Hispanic Black vs. Non-Hispanic White	2.89363	0.591029	14.1669	0.189831	0.711845
		Non-Hispanic Black vs. Hispanic	0.826698	0.343812	1.9878	0.670713	0.964831
		Other vs. Non-Hispanic White	3.57606	0.70776	18.0686	0.123126	0.72908
		Other vs. Hispanic	1.02167	0.398195	2.62134	0.964435	0.964435
		Non-Hispanic White vs. Other	0.285696	0.0601841	1.35621	0.114894	0.432162
	Season	Spring vs. Summer	0.133673	0.0438306	0.407672	0.000404374	0.00094354
		Spring vs Winter	0.361586	0.114657	1.1403	0.0825733	0.243185
		Spring vs. Fall	0.399948	0.14702	1.088	0.0726832	0.254391
		Summer vs. Winter	2.705	1.25668	5.8225	0.0109551	0.0191713
		Summer vs. Fall	2.99199	1.36435	6.56135	0.00622947	0.0145354
		Winter vs. Fall	1.10609	0.479306	2.55253	0.813172	0.813172
	CDC BMI Percentile	1 point increase	1.00675	0.994836	1.01888	0.270375	0.3605
	Household Income	Less than $20k/year vs. >$20k/year	1.23165	0.541002	2.81583	0.621407	0.71018
	Parental Education	High School or Less vs. > High School	1.44301	0.67917	3.0778	0.342656	0.624389

### Sheet: STable 2
STable 2. Agreement between Personal vs. In-Home and Personal vs. Outdoor Exposure Measures. Positive values indicate higher measurement with personal monitoring. For subjects with multiple monitoring sessions, their first pairwise complete observation was used in Bland-Altman analyses.
	Exposure	N	Bias	Lower Limit of Agreement	Upper Limit of Agreement
			(95% CI)	(95% CI)	(95% CI)
Person-Level vs. In-Home	log10(NO2)	44	0.033	-0.176	0.244
			(0.001, 0.066)	(-0.232, -0.120)	(0.188, 0.300)
	log10(PM10)	49	0.169	-0.265	0.603
			(0.106, 0.233)	(-0.374, -0.155)	(0.493, 0.712)
	Percent NO2	44	8.09	-33.36	75.32
			(0.28, 16.51)	(-41.43, -24.17)	(54.08, 99.50)
	Percent PM10	49	47.6	-45.63	300.73
			(27.50, 70.87)	(-57.74, -30.06)	(211.51, 415.50)
Person-Level vs. Outdoor	log10(NO2)	77	-0.00212373	-0.631111	0.626864
			(-0.075, 0.071)	(-0.756, -0.506)	(0.502, 0.752)
	log10(PM10)	79	0.0420896	-0.501394	0.585573
			(-0.02, 0.104)	(-0.608, -0.395)	(0.479, 0.692)
	log10(O3)	50	-0.814057	-1.49619	-0.131922
			(-0.913, -0.715)	(-1.666, -1.326)	(-0.302, 0.038)
	Percent NO2	77	-0.487814	-76.6176	323.51
			(-15.85, 17.68)	(-82.47, -68.82)	(217.57, 464.78)
	Percent PM10	79	10.1767	-68.4786	285.1
			(-4.51, 27.12)	(-75.34, -59.71)	(201.29, 392.23)
	Percent O3	50	-84.6558	-96.8099	-26.1964
			(-87.78, -80.73)	(-97.84, -95.28)	(-50.12, 9.21)

### Sheet: STable 3
STable 3: Estimated Difference in Person-Level Exposures by Exacerbation Report and Asthma Control, controlling for season, age, sex, race-ethnicity, and monitor wearing compliance
Exposure	Variable	Comparison	Fold Change	95% CI		Unadjusted P	FDR Adusted P
O3	ACT Score	Well Controlled vs. Not	0.83	0.54	1.29	0.4092	0.4677
	Systemic Steroid Course for Asthma Exacerbation in 60 Days Prior to Visit	Yes vs. No	1.29522	0.823392	2.04216	0.265487	0.265487
	Healthcare Visit for Asthma Problems in 60 Days Prior to Visit	Yes vs. No	1.2589	0.518708	3.06926	0.612606	0.700121
	Hospitalization for Asthma in 18 Months Prior to Enrollment	Yes vs. No	2.59864	1.69229	3.99921	1.41319e-05	0.000113055
NO2	ACT Score	Well Controlled vs. Not	0.89	0.72	1.1	0.2664	0.4262
	Systemic Steroid Course for Asthma Exacerbation in 60 Days Prior to Visit	Yes vs. No	1.21187	0.955971	1.53815	0.114146	0.152195
	Healthcare Visit for Asthma Problems in 60 Days Prior to Visit	Yes vs. No	0.949004	0.722879	1.2476	0.707648	0.707648
	Hospitalization for Asthma in 18 Months Prior to Enrollment	Yes vs. No	0.962569	0.710308	1.30645	0.806622	0.900376
PM10	ACT Score	Well Controlled vs. Not	0.91	0.74	1.13	0.3962	0.4677
	Systemic Steroid Course for Asthma Exacerbation in 60 Days Prior to Visit	Yes vs. No	1.14167	0.911355	1.43184	0.251525	0.265487
	Healthcare Visit for Asthma Problems in 60 Days Prior to Visit	Yes vs. No	1.35012	1.07786	1.69311	0.00934498	0.0373799
	Hospitalization for Asthma in 18 Months Prior to Enrollment	Yes vs. No	1.10028	0.875185	1.38489	0.41555	0.900376
Brown Carbon	ACT Score	Well Controlled vs. Not	0.76	0.53	1.07	0.1173	0.4262
	Systemic Steroid Course for Asthma Exacerbation in 60 Days Prior to Visit	Yes vs. No	1.97617	1.4338	2.72821	3.4731e-05	0.000277848
	Healthcare Visit for Asthma Problems in 60 Days Prior to Visit	Yes vs. No	1.57029	1.09381	2.25851	0.0149502	0.0398671
	Hospitalization for Asthma in 18 Months Prior to Enrollment	Yes vs. No	1.06941	0.711434	1.61086	0.748177	0.900376
ETS	ACT Score	Well Controlled vs. Not	0.7	0.41	1.18	0.1835	0.4262
	Systemic Steroid Course for Asthma Exacerbation in 60 Days Prior to Visit	Yes vs. No	2.20864	1.2514	3.90947	0.00653304	0.0261322
	Healthcare Visit for Asthma Problems in 60 Days Prior to Visit	Yes vs. No	2.15177	1.35771	3.41828	0.00117464	0.00939712
	Hospitalization for Asthma in 18 Months Prior to Enrollment	Yes vs. No	1.03666	0.591676	1.82153	0.900376	0.900376
Endotoxin	ACT Score	1 point increase	0.7	0.37	1.32	0.266	0.4262
	Systemic Steroid Course for Asthma Exacerbation in 60 Days Prior to Visit	Yes vs. No	2.04351	1.13895	3.67749	0.0171256	0.0456683
	Healthcare Visit for Asthma Problems in 60 Days Prior to Visit	Yes vs. No	1.81088	0.901768	3.64954	0.0967512	0.154802
	Hospitalization for Asthma in 18 Months Prior to Enrollment	Yes vs. No	0.908152	0.474603	1.74354	0.772193	0.900376
Glucan	ACT Score	Well Controlled vs. Not	0.96	0.7	1.31	0.7792	0.7792
	Systemic Steroid Course for Asthma Exacerbation in 60 Days Prior to Visit	Yes vs. No	1.22069	0.960075	1.55204	0.103637	0.152195
	Healthcare Visit for Asthma Problems in 60 Days Prior to Visit	Yes vs. No	1.19782	0.822452	1.74451	0.346703	0.462271
	Hospitalization for Asthma in 18 Months Prior to Enrollment	Yes vs. No	0.921552	0.693528	1.22455	0.573239	0.900376
Black Carbon (dichotomized)	ACT Score	Well Controlled vs. Not	2.25	1.08	4.68	0.0307	0.2452
	Systemic Steroid Course for Asthma Exacerbation in 60 Days Prior to Visit	Yes vs. No	0.411308	0.162202	1.04797	0.0626309	0.125262
	Healthcare Visit for Asthma Problems in 60 Days Prior to Visit	Yes vs. No	0.45782	0.18458	1.14085	0.0935163	0.154802
	Hospitalization for Asthma in 18 Months Prior to Enrollment	Yes vs. No	1.1967	0.565197	2.54356	0.640654	0.900376

### Sheet: STable 4
STable 4: Estimated Change in Spirometry and Asthma Control Outcomes for a 10X Increase in Personal Exposure. For black carbon only, difference in outcomes between those with detectable vs. undetectable black carbon. All models control for season, age, sex, race-ethnicity, and monitor wearing compliance.
	PM10			NO2			O3			Brown Carbon			ETS			Black Carbon			Endtotoxin			Glucan
Outcome	Estimate (CI)	Unadjusted P	FDR	Estimate (CI)	Unadjusted P	FDR	Estimate (CI)	Unadjusted P	FDR	Estimate (CI)	Unadjusted P	FDR	Estimate (CI)	Unadjusted P	FDR	Estimate (CI)	Unadjusted P	FDR	Estimate (CI)	Unadjusted P	FDR	Estimate (CI)	Unadjusted P	FDR
Spirometry Pre-Bronchodilator
FEV1 Percent Predicted	-1.46 (-6.19, 3.26)	0.543398	0.919569	4.18 (-1.93, 10.3)	0.180207	0.720828	-17.84 (-34.63, -1.06)	0.0371813	0.29745	1.41 (-4.7, 7.53)	0.65005	0.919569	-1.46 (-6.79, 3.88)	0.592844	0.919569	0.44 (-3.02, 3.89)	0.804623	0.919569	-2.36 (-18.51, 13.8)	0.775012	0.919569	-0.84 (-26.29, 24.62)	0.948706	0.948706
FEV1/FVC Percent Predicted	3.3 (-0.27, 6.86)	0.069721	0.185923	5.37 (0.47, 10.27)	0.0315572	0.185923	-2.05 (-14.66, 10.56)	0.750262	0.85648	2.1 (-2.55, 6.76)	0.376425	0.602279	-0.34 (-4.05, 3.37)	0.85648	0.85648	0.82 (-1.77, 3.4)	0.536702	0.715602	-2.67 (-5.4, 0.07)	0.0564403	0.185923	3.56 (-2.77, 9.88)	0.270238	0.540476
FVC Percent Predicted	-2.6 (-6.34, 1.14)	0.173499	0.693995	0.07 (-6.58, 6.72)	0.983028	0.983028	-20.14 (-35.55, -4.73)	0.0104398	0.0835183	-0.5 (-2.9, 1.91)	0.686183	0.813424	-0.55 (-3.45, 2.36)	0.711746	0.813424	0.46 (-1.87, 2.8)	0.695867	0.813424	-0.83 (-4.09, 2.42)	0.615944	0.813424	-6.13 (-19.02, 6.76)	0.351649	0.813424
Spirometry Change Post Bronchodilator
FEV1 Percent Change	-3.54 (-7.47, 0.39)	0.0776725	0.31069	0.93 (-4.56, 6.42)	0.73862	0.73862	2.56 (-7.38, 12.5)	0.61378	0.720537	-1.37 (-5.44, 2.7)	0.508437	0.720537	-0.87 (-4.43, 2.69)	0.63047	0.720537	1.17 (-1.53, 3.87)	0.396571	0.720537	-1.42 (-2.94, 0.1)	0.0664616	0.31069	-1.98 (-6.1, 2.14)	0.346229	0.720537
FEV1/FVC Percent Change	-1.71 (-4.01, 0.6)	0.146722	0.391259	1.5 (-2.53, 5.53)	0.465438	0.744702	1.21 (-4.91, 7.33)	0.698317	0.844561	-1.56 (-3.46, 0.34)	0.107153	0.391259	-0.8 (-2.49, 0.9)	0.358976	0.717951	0.29 (-1.4, 1.98)	0.738991	0.844561	0.75 (-0.18, 1.68)	0.113116	0.391259	0.12 (-2.59, 2.82)	0.933461	0.933461
FVC Percent Change	-0.23 (-2.56, 2.09)	0.844174	0.913563	1.74 (-0.52, 4.01)	0.130758	0.348687	7.55 (1.26, 13.85)	0.0186744	0.149395	1.65 (-0.43, 3.73)	0.119615	0.348687	0.08 (-1.2, 1.37)	0.900622	0.913563	0.7 (-0.75, 2.15)	0.34344	0.549504	-0.05 (-0.89, 0.79)	0.913563	0.913563	-1.51 (-3.91, 0.9)	0.219448	0.438896
